# *(How) Do we theorize?* A focused mapping review and synthesis of theoretical nursing research in the German-speaking area of Europe

**DOI:** 10.1101/2022.12.21.22283767

**Authors:** Jasmin Eppel-Meichlinger, Ana Cartaxo, Theresa Clement, Julian Hirt, Martin Wallner, Hanna Mayer

## Abstract

**Introduction:** Although nursing has made significant progress in establishing as an academic discipline in the German-speaking area, discussions in the scientific community are increasing about lack of theory dynamics. Theories in nursing provide foundational knowledge that guides actions in nursing practice, research, and education. However, nursing research has not yet been systematically investigated against this background. Our aim was to obtain an overview of the theoretical research landscape in nursing in the German-speaking countries of Europe.

**Method:** We conducted a focused mapping review and synthesis. The focus was on nursing journals articles with an explicit theory-related aim, published between 2016 and 2021 in German or English language and with a contribution of at least one author affiliated with an institution in the German-speaking area of Europe.

**Findings:** We identified 32 out of 1419 (2%) publications in nursing journals that met the eligibility criteria. Most theoretical work involved an inductive approach (n=21), with eleven papers intending to test or further develop an existing theory. Grounded theory (n=10) and conceptual analyses (n=6) were mainly referred to as the underlying methodological approach. We identified illness experience (n=8) and self-management (n=7) as the most frequently addressed phenomena. Theory-related results were predominantly theoretical models (n=13). The level of abstraction was mainly situation specific (n=20).

**Conclusions:** The proportion of publications with a theory-related aim was low. Theory-building efforts are heterogeneous and lack a recognizable pattern. More efforts should be made to develop empirically testable theories, to revise and synthesize existing theories on a meta-level. Therefore, researcher should focus on theorizing, i.e., on how to further develop existing theories as well as to develop new theories, rather than focusing exclusively on theories as results. For this purpose, nursing researchers should be properly educated in theorizing. Nursing professors have a crucial role to defy the demands of the current research mainstream and provide appropriate structures to learn and to continually practice theoretical thinking and theorizing.
