## Supplementary material for "*(How) Do we theorize?* A focused mapping review and synthesis of theoretical nursing research in the German-speaking area of Europe": List of nursing journals: Supporting information_List of Nursing Journals_JCR.xlsx

### Sheet: DJR_1193
Journal Data Filtered By: Selected JCR Year: 2019 Selected Editions: SCIE Selected Categories: 'NURSING' Selected Category Scheme: WoS
Rank	Full Journal Title	Total Cites		Journal Impact Factor	Eigenfactor Score
1	INTERNATIONAL JOURNAL OF NURSING STUDIES	10,451		3.783	0.013410
2	NURSING OUTLOOK	2,092		2.833	0.002950
3	BIRTH-ISSUES IN PERINATAL CARE	2,440		2.705	0.002500
4	JOURNAL OF NURSING SCHOLARSHIP	3,029		2.655	0.003380
5	NURSING ETHICS	2,862		2.597	0.002030
6	JOURNAL OF ADVANCED NURSING	17,625		2.561	0.011320
7	NURSE EDUCATION TODAY	8,132		2.490	0.009410
8	Journal of Tissue Viability	624		2.410	0.000910
9	International Journal of Mental Health Nursing	2,130		2.383	0.002950
10	Women and Birth	1,686		2.308	0.003320
11	European Journal of Cardiovascular Nursing	1,723		2.296	0.002710
12	Journal of Nursing Management	3,865		2.243	0.003780
13	Australian Critical Care	800		2.214	0.001240
14	JOURNAL OF HUMAN LACTATION	2,176		2.205	0.002870
14	Nursing in Critical Care	905		2.205	0.001020
16	RESEARCH IN NURSING & HEALTH	4,717		2.163	0.002030
17	EUROPEAN JOURNAL OF CANCER CARE	3,303		2.161	0.005990
18	Journal of Wound Ostomy and Continence Nursing	1,629		2.110	0.001670
19	AMERICAN JOURNAL OF CRITICAL CARE	2,580		2.105	0.002390
20	JOURNAL OF PROFESSIONAL NURSING	1,726		2.045	0.001750
21	INTERNATIONAL NURSING REVIEW	1,762		2.034	0.001980
22	Worldviews on Evidence-Based Nursing	1,386		1.991	0.002240
23	JOURNAL OF CLINICAL NURSING	11,770		1.972	0.013470
24	International Emergency Nursing	801		1.959	0.001340
25	Journal of Psychiatric and Mental Health Nursing	2,664		1.947	0.002290
26	Nursing Inquiry	1,057		1.894	0.001060
27	Journal of Family Nursing	719		1.889	0.000750
28	Intensive and Critical Care Nursing	1,600		1.886	0.001900
29	NURSING RESEARCH	3,960		1.881	0.001900
30	European Journal of Oncology Nursing	2,495		1.876	0.003430
31	CANCER NURSING	3,150		1.850	0.003310
32	BMC NURSING	1,103		1.846	0.002150
33	AMERICAN JOURNAL OF NURSING	1,868		1.838	0.001780
34	Collegian	894		1.830	0.001560
35	Biological Research for Nursing	1,224		1.789	0.001870
36	MIDWIFERY	4,209		1.778	0.006220
37	JOURNAL OF MIDWIFERY & WOMENS HEALTH	1,908		1.742	0.002300
38	ONCOLOGY NURSING FORUM	3,412		1.728	0.003400
39	Clinical Simulation in Nursing	1,331		1.713	0.001830
40	Journal of School Nursing	821		1.694	0.001090
41	GERIATRIC NURSING	1,306		1.678	0.001860
42	Journal of Cardiovascular Nursing	1,795		1.675	0.002220
43	Journal of the American Psychiatric Nurses Association	565		1.652	0.000790
44	HEART & LUNG	2,351		1.630	0.003020
45	Nurse Education in Practice	2,290		1.614	0.003390
46	APPLIED NURSING RESEARCH	2,016		1.612	0.002830
47	WESTERN JOURNAL OF NURSING RESEARCH	2,203		1.602	0.002430
48	International Journal of Older People Nursing	744		1.597	0.001000
49	Pain Management Nursing	1,520		1.595	0.001870
50	Advances in Skin & Wound Care	1,407		1.539	0.001210
51	Clinical Nursing Research	787		1.538	0.001040
52	JANAC-JOURNAL OF THE ASSOCIATION OF NURSES IN AIDS CARE	1,341		1.509	0.002170
53	Journal of Pediatric Nursing-Nursing Care of Children & Families	2,351		1.495	0.003410
54	Journal of Pediatric Health Care	1,336		1.490	0.001950
55	Critical Care Nurse	981		1.484	0.001190
56	Australian Journal of Rural Health	1,235		1.464	0.001200
57	Nurse Educator	1,017		1.454	0.001190
58	Journal of Pediatric Oncology Nursing	1,119		1.442	0.001190
59	Journal of Transcultural Nursing	1,266		1.441	0.001580
60	Journal of Emergency Nursing	1,468		1.430	0.001370
61	JOURNAL OF NURSING CARE QUALITY	1,108		1.425	0.001310
62	Journal of the American Association of Nurse Practitioners	698		1.420	0.001910
63	Advances in Neonatal Care	1,052		1.405	0.001430
64	ADVANCES IN NURSING SCIENCE	1,420		1.391	0.000740
65	Journal of Child Health Care	838		1.368	0.001210
66	Nursing Open	232		1.363	0.000520
67	Seminars in Oncology Nursing	946		1.330	0.001160
68	CIN-COMPUTERS INFORMATICS NURSING	935		1.321	0.001280
69	Revista Latino-Americana de Enfermagem	2,433		1.297	0.001990
70	JOURNAL OF NURSING ADMINISTRATION	2,652		1.274	0.002210
71	PERSPECTIVES IN PSYCHIATRIC CARE	721		1.273	0.000940
72	Nursing & Health Sciences	1,803		1.269	0.001760
73	ARCHIVES OF PSYCHIATRIC NURSING	1,798		1.266	0.002400
74	JOGNN-JOURNAL OF OBSTETRIC GYNECOLOGIC AND NEONATAL NURSING	2,628		1.250	0.002490
75	NURSING CLINICS OF NORTH AMERICA	680		1.234	0.000660
76	Workplace Health & Safety	540		1.227	0.001200
77	Clinical Journal of Oncology Nursing	1,533		1.224	0.002100
78	MCN-The American Journal of Maternal-Child Nursing	852		1.169	0.000970
79	Issues in Mental Health Nursing	2,280		1.156	0.002300
80	Journal for Specialists in Pediatric Nursing	634		1.154	0.000610
81	JOURNAL OF NURSING EDUCATION	2,794		1.150	0.002420
82	International Journal of Nursing Practice	1,879		1.133	0.002140
83	International Journal of Nursing Knowledge	271		1.131	0.000350
84	PUBLIC HEALTH NURSING	1,412		1.130	0.001420
85	JOURNAL OF NEUROSCIENCE NURSING	931		1.109	0.001000
86	Journal of Addictions Nursing	260		1.092	0.000510
87	Journal of Gerontological Nursing	1,292		1.016	0.001080
88	Journal of Nursing Research	711		1.009	0.000770
89	Asian Nursing Research	674		0.988	0.001010
89	Orthopaedic Nursing	593		0.988	0.000500
91	Holistic Nursing Practice	705		0.968	0.000540
92	Journal of Renal Care	399		0.961	0.000610
93	JOURNAL OF PERINATAL & NEONATAL NURSING	735		0.936	0.000720
94	Rehabilitation Nursing	783		0.931	0.000980
95	Research in Gerontological Nursing	370		0.930	0.000560
96	Contemporary Nurse	1,347		0.925	0.001140
97	JNP-Journal for Nurse Practitioners	715		0.920	0.001360
98	Nursing Philosophy	554		0.891	0.000390
99	Journal of Hospice & Palliative Nursing	580		0.877	0.000830
100	Journal of Trauma Nursing	410		0.875	0.000850
101	AORN JOURNAL	1,532		0.850	0.001370
102	Critical Care Nursing Clinics of North America	412		0.849	0.000490
103	Clinical Nurse Specialist	587		0.829	0.000610
104	NURSING ECONOMICS	800		0.816	0.000610
105	Japan Journal of Nursing Science	322		0.806	0.000480
106	Journal of PeriAnesthesia Nursing	728		0.805	0.000540
107	Revista da Escola de Enfermagem da USP	1,772		0.798	0.001320
108	NURSING SCIENCE QUARTERLY	772		0.766	0.000320
109	JOURNAL OF CONTINUING EDUCATION IN NURSING	1,000		0.765	0.000980
110	Journal of Forensic Nursing	334		0.750	0.000440
111	JOURNAL OF PSYCHOSOCIAL NURSING AND MENTAL HEALTH SERVICES	811		0.710	0.000650
112	Australian Journal of Advanced Nursing	655		0.674	0.000300
113	Assistenza Infermieristica e Ricerca	101		0.603	0.000170
114	Gastroenterology Nursing	459		0.557	0.000520
115	Australasian Emergency Care	20		0.542	0.000030
116	Journal of Community Health Nursing	310		0.526	0.000280
117	Journal of Korean Academy of Nursing	812		0.515	0.000720
118	Acta Paulista de Enfermagem	909		0.512	0.000510
118	Nephrology Nursing Journal	503		0.512	0.000300
120	Research and Theory for Nursing Practice	344		0.489	0.000210
121	Bariatric Surgical Practice and Patient Care	93		0.424	0.000230
122	Pflege	126		0.258	0.000070
123	Wound Management & Prevention	8		Not Available	0.000000
Copyright © 2021 Clarivate Analytics
By exporting the selected data, you agree to the data usage policy set forth in the Terms of Use
